# Soft-Tissue versus Hematologic Primary Malignant Cardiac Tumors: Demographics and First-Course Treatment Patterns in the SEER Registry

**DOI:** 10.64898/2026.08.25.26361262

**Authors:** Zubin Mathew, Riya Mehta, Samuel Kim, Johanna Jeyaraj, Talal Asif

## Abstract

**Background:** Primary malignant cardiac tumors (PMCTs) are rare and histologically heterogeneous.

**Objective:** To compare demographics, specific ICD-O-3 morphologies, first-course treatment patterns, annual registered case counts, and unadjusted overall survival between soft-tissue and hematologic PMCTs.

**Methods:** We identified 730 PMCT cases diagnosed from 2000 to 2021 in SEER 18 (ICD-O-3 topography C38.0). Histologic lineage was assigned from ICD-O-3 morphology. Comparative analyses included soft-tissue (n=458) and hematologic (n=212) tumors. First-course variables were primary-site surgery, chemotherapy (yes versus no/unknown), and radiotherapy (radiation versus none/unknown). Groups were compared with chi-square tests. Overall survival was estimated with Kaplan-Meier methods; follow-up was truncated at 120 months.

**Results:** Soft-tissue PMCTs occurred predominantly at ages 45–64 years (67.9%), whereas hematologic PMCTs occurred predominantly at age ≥65 years (63.2%; p<0.001). Men comprised 59.9% of hematologic and 49.3% of soft-tissue cases (p=0.014). The leading soft-tissue morphology was hemangiosarcoma/angiosarcoma (ICD-O-3 9120/3; 201/458, 43.9%); synovial sarcoma accounted for 20/458 cases (4.4%). Diffuse large B-cell lymphoma, NOS, accounted for 131/212 hematologic tumors (61.8%). Any primary-site surgery was recorded in 66.6% of soft-tissue versus 15.6% of hematologic cases (p<0.001). Chemotherapy was recorded in 67.5% versus 51.1% (p<0.001), and radiotherapy in 9.0% versus 20.5% (p<0.001). In exploratory Kaplan-Meier analyses, hematologic patients with recorded chemotherapy had higher unadjusted 120-month overall survival than those without recorded chemotherapy (42.0% versus 12.2%; log-rank p=7.5×10□□). Radiation-associated survival differences were not statistically significant in either lineage.

**Conclusions:** Soft-tissue and hematologic PMCTs have distinct age distributions, named histologies, and first-course treatment patterns in SEER. These findings describe registry coding and do not establish treatment effectiveness or population incidence.

**What is already known on this topic:** PMCTs are rare, biologically heterogeneous, and carry poor prognosis, with histologic lineage, rather than location or size, likely playing a critical role in prognostication. However, large population studies have rarely examined these tumors by specific histologic family, leaving demographic information, treatment, and prognosis across various subtypes poorly understood.

**What this study adds:** This manuscript is a secondary analysis of the same SEER 18, 2000-2021, ICD-O-3 site C38.0 cohort (n=730 after excluding 54 records without survival time) reported in our prior prognosis-group study. Our previous paper described overall demographics, literature-based 5-year prognosis strata, treatment frequencies, and Cox models in the pooled cohort. The present study does not recruit a new population. What is new is a lineage-based reorganization of the same cases: (1) separate demographic and first-course treatment profiles for soft-tissue versus hematologic tumors; (2) a complete ICD-O-3 morphology inventory, with angiosarcoma/hemangiosarcoma (9120/3) and DLBCL as the dominant named histologies; (3) annual registered case counts by lineage; and (4) exploratory lineage-stratified Kaplan-Meier overall survival comparisons by first-course chemotherapy and radiotherapy, with 95% confidence intervals and numbers at risk. Because SEER does not provide chemotherapy or radiotherapy start dates in this extract, these survival comparisons describe unadjusted associations and do not establish causal treatment effects.

**How this study might affect research, practice or policy:** By separating soft-tissue and hematologic PMCTs, this work supports histology-driven reporting and registry analyses rather than treating cardiac malignancies as a single entity. The lineage-specific treatment and survival patterns may inform hypothesis generation for prospective studies of cardiac sarcoma and cardiac lymphoma, but unadjusted SEER associations should not directly change clinical practice until treatment timing and confounding can be addressed.
