## Supplementary Table 1 for "Soft-Tissue versus Hematologic Primary Malignant Cardiac Tumors: Demographics and First-Course Treatment Patterns in the SEER Registry"

### Sheet: Sheet1
lineage	ICD-O-3 Hist/behav	n	percent_within_lineage
Embryonal	9080/3: Teratoma, malignant, NOS	4	57.1429
Embryonal	9473/3: Primitive neuroectodermal tumor	2	28.5714
Embryonal	8963/3: Malignant rhabdoid tumor	1	14.2857
Hematologic	9680/3: Diffuse large B-cell lymphoma (DLBCL), NOS	131	61.7925
Hematologic	9591/3: Non-Hodgkin lymphoma, NOS	25	11.7925
Hematologic	9678/3: Primary effusion lymphoma	20	9.43396
Hematologic	9590/3: Malignant lymphoma, NOS	7	3.30189
Hematologic	9690/3: Follicular lymphoma	5	2.35849
Hematologic	9663/3: Nodular sclerosis classical Hodgkin lymphoma	4	1.88679
Hematologic	9699/3: Extranodal marginal zone lymphoma of mucosal-assoc. lymphoid tissue-MALT	4	1.88679
Hematologic	9671/3: Lymphoplasmacytic lymphoma	3	1.41509
Hematologic	9687/3: Burkitt lymphoma	3	1.41509
Hematologic	9714/3: Anaplastic large cell lymphoma, ALK-positive	3	1.41509
Hematologic	9823/3: Chronic lymphocytic leukemia/small lymphocytic lymphoma	2	0.943396
Hematologic	9596/3: B-cell lymphoma, between diffuse large B and HL (composite HL and NHL)	1	0.471698
Hematologic	9652/3: Mixed cellularity classical Hodgkin lymphoma	1	0.471698
Hematologic	9727/3: Blastic plasmacytoid dendritic cell neoplasm	1	0.471698
Hematologic	9728/3: Precursor B-lymphoblastic lymphoma (OBS 2010+) see 9811/3	1	0.471698
Hematologic	9837/3: T lymphoblastic leukemia/lymphoma	1	0.471698
Other	9052/3: Epithelioid mesothelioma, malignant	15	28.3019
Other	8140/3: Adenocarcinoma, NOS	9	16.9811
Other	9050/3: Mesothelioma, malignant	5	9.43396
Other	8240/3: Carcinoid tumor, NOS	4	7.54717
Other	8032/3: Spindle cell carcinoma, NOS	3	5.66038
Other	8070/3: Squamous cell carcinoma, NOS	3	5.66038
Other	9133/3: Epithelioid hemangioendothelioma, malignant	3	5.66038
Other	8033/3: Pseudosarcomatous carcinoma	2	3.77358
Other	8680/3: Paraganglioma, malignant	2	3.77358
Other	9053/3: Mesothelioma, biphasic, malignant	2	3.77358
Other	8584/3: Thymoma, type B2, malignant	1	1.88679
Other	8700/3: Pheochromocytoma, malignant	1	1.88679
Other	8891/3: Epithelioid leiomyosarcoma	1	1.88679
Other	9051/3: Fibrous mesothelioma, malignant	1	1.88679
Other	9130/3: Hemangioendothelioma, malignant	1	1.88679
Soft Tissue	9120/3: Hemangiosarcoma	201	43.8865
Soft Tissue	8800/3: Sarcoma, NOS	40	8.73362
Soft Tissue	8802/3: Giant cell sarcoma	37	8.0786
Soft Tissue	8801/3: Spindle cell sarcoma	23	5.02183
Soft Tissue	8890/3: Leiomyosarcoma, NOS	22	4.80349
Soft Tissue	9137/3: Intimal sarcoma	18	3.93013
Soft Tissue	8805/3: Undifferentiated sarcoma	17	3.71179
Soft Tissue	8811/3: Fibromyxosarcoma	14	3.05677
Soft Tissue	9040/3: Synovial sarcoma, NOS	14	3.05677
Soft Tissue	9180/3: Osteosarcoma, NOS	9	1.96507
Soft Tissue	8830/3: Malignant fibrous histiocytoma	8	1.74672
Soft Tissue	8900/3: Rhabdomyosarcoma, NOS	8	1.74672
Soft Tissue	8840/3: Myxosarcoma	7	1.52838
Soft Tissue	8810/3: Fibrosarcoma, NOS	5	1.0917
Soft Tissue	9041/3: Synovial sarcoma, spindle cell	5	1.0917
Soft Tissue	8896/3: Myxoid leiomyosarcoma	3	0.655022
Soft Tissue	8901/3: Pleomorphic rhabdomyosarcoma, adult type	3	0.655022
Soft Tissue	8815/3: Solitary fibrous tumor, malignant	2	0.436681
Soft Tissue	8825/3: Myofibroblastoma, malignant	2	0.436681
Soft Tissue	8852/3: Myxoid liposarcoma	2	0.436681
Soft Tissue	8895/3: Myosarcoma	2	0.436681
Soft Tissue	8910/3: Embryonal rhabdomyosarcoma, NOS	2	0.436681
Soft Tissue	8170/3: Hepatocellular carcinoma, NOS	1	0.218341
Soft Tissue	8804/3: Epithelioid sarcoma	1	0.218341
Soft Tissue	8814/3: Infantile fibrosarcoma	1	0.218341
Soft Tissue	8850/3: Liposarcoma, NOS	1	0.218341
Soft Tissue	8855/3: Mixed liposarcoma	1	0.218341
Soft Tissue	8858/3: Dedifferentiated liposarcoma	1	0.218341
Soft Tissue	8902/3: Mixed type rhabdomyosarcoma	1	0.218341
Soft Tissue	9043/3: Synovial sarcoma, biphasic	1	0.218341
Soft Tissue	9181/3: Chondroblastic osteosarcoma	1	0.218341
Soft Tissue	9220/3: Chondrosarcoma, NOS	1	0.218341
Soft Tissue	9240/3: Mesenchymal chondrosarcoma	1	0.218341
Soft Tissue	9370/3: Chordoma, NOS	1	0.218341
Soft Tissue	9755/3: Histiocytic sarcoma	1	0.218341
Soft Tissue	9930/3: Myeloid sarcoma	1	0.218341
