## Supplementary Table 2 for "Soft-Tissue versus Hematologic Primary Malignant Cardiac Tumors: Demographics and First-Course Treatment Patterns in the SEER Registry"

### Sheet: Sheet1
lineage	RX Summ--Surg Prim Site (1998+)	n	percent_within_lineage
Embryonal	Local tumor excision, NOS	3	42.8571
Embryonal	Simple/partial surgical removal of primary site	1	14.2857
Embryonal	Surgery, NOS	2	28.5714
Embryonal		1	14.2857
Hematologic	Debulking surgery	4	1.88679
Hematologic	Excisional biopsy	10	4.71698
Hematologic	Local tumor destruction, NOS	1	0.471698
Hematologic	Local tumor excision, NOS	4	1.88679
Hematologic	Local tumor excision, partial/total removal, w laser excision	2	0.943396
Hematologic	Simple/partial surgical removal of primary site	10	4.71698
Hematologic	Surgery, NOS	2	0.943396
Hematologic	Unknown/death	2	0.943396
Hematologic		177	83.4906
Other	Enucleation	4	7.54717
Other	Excisional biopsy	6	11.3208
Other	Local tumor excision, NOS	7	13.2075
Other	Radical surgery	2	3.77358
Other	Simple/partial surgical removal of primary site	4	7.54717
Other		30	56.6038
Soft Tissue	Debulking surgery	31	6.76856
Soft Tissue	Enucleation	14	3.05677
Soft Tissue	Excisional biopsy	83	18.1223
Soft Tissue	Local tumor excision, NOS	54	11.7904
Soft Tissue	Local tumor excision, partial/total removal w cryosurgery	1	0.218341
Soft Tissue	Local tumor excision, partial/total removal, w laser excision	12	2.62009
Soft Tissue	Polypectomy	1	0.218341
Soft Tissue	Radical surgery	14	3.05677
Soft Tissue	Simple/partial surgical removal of primary site	90	19.6507
Soft Tissue	Surgery, NOS	5	1.0917
Soft Tissue	Unknown/death	2	0.436681
Soft Tissue		151	32.9694
