## Supplementary Table 3 for "Soft-Tissue versus Hematologic Primary Malignant Cardiac Tumors: Demographics and First-Course Treatment Patterns in the SEER Registry"

### Sheet: Sheet1
variable	missing_or_blank	n	percent
Age	0	730	0
Sex	0	730	0
Race	0	730	0
Year of diagnosis	0	730	0
Surgery (blank = none)	359	730	49.2
Radiation (blank = no/unknown)	612	730	83.8
Chemotherapy (blank = no/unknown)	338	730	46.3
Tumor size (2016+)	500	730	68.5
Income	0	730	0
Rural-urban	0	730	0
Survival months	0	730	0
ICD-O-3	0	730	0
Lineage	0	730	0
Mets bone (2010+)	370	730	50.7
Mets brain (2010+)	373	730	51.1
Mets liver (2010+)	372	730	51
Mets lung (2010+)	370	730	50.7
